# HECTOR: A Web-Based Tool for Automated *BRCA1/BRCA2* Variant Classification Under the ClinGen ENIGMA Specifications

**DOI:** 10.64898/2026.07.06.26357220

**Authors:** Tarık Düzenli, Ali Babazade, Ozan Vural, Yusuf Bahap, Mehmet Ali Ergün

## Abstract

**Background:** The ClinGen ENIGMA *BRCA1*/*BRCA2* Variant Curation Expert Panel (VCEP) has adapted the American College of Medical Genetics and Genomics/Association for Molecular Pathology (ACMG/AMP) framework into gene-specific specifications. However, applying these specifications manually remains labor-intensive and prone to inconsistency, requiring integration of population, computational, functional, and clinical evidence through gene-specific decision trees and a points-based classification system.

**Methods:** We developed HECTOR (HEreditary Cancer varianT Online Reclassifier), a free web-based tool that implements the complete ENIGMA VCEP v1.2 specifications for *BRCA1* and *BRCA2*. HECTOR automatically populates all evidence codes derivable from public data, routes curator-dependent evidence to a manual input layer and returns a transparent five-tier classification with code-level evidence. We validated HECTOR against two independent reference datasets: the 143-variant ENIGMA Evidence Repository, used as a clinical-grade reference standard, and 134 manually curated in-house variants of uncertain significance (132 unique variants). HECTOR was then applied to the complete ClinVar *BRCA1*/*BRCA2* catalog (n = 34,077).

**Results:** At the criterion level, HECTOR exactly reproduced 326 of 413 VCEP-assigned criteria (78.9%), with discordance arising predominantly from curator-dependent evidence rather than implementation errors. In an independent cohort of 134 manually curated in-house variants, HECTOR was fully concordant with expert consensus at the classification level and, even without auto-populated likelihood-ratio evidence, resolved more variants to a definitive classification than two generic ACMG/AMP classifiers. Across ClinVar, HECTOR classified 33,913 variants. Agreement with definitive ClinVar classifications was 96.7% for pathogenic variants and %72.7 for benign variants overall. Among variants for which HECTOR generated a definitive classification, directional concordance reached 99.7% for pathogenic and 99.9% for benign variants. HECTOR also resolved a substantial proportion of variants classified as uncertain (67.3%) or conflicting (88.7%), predominantly toward benign classifications.

**Conclusions:** HECTOR provides a faithful, transparent implementation of the ENIGMA VCEP v1.2 specifications for *BRCA1* and *BRCA2*, enabling rapid, standardized, and reproducible application of gene-specific variant classification guidelines while reducing the burden of manual curation.
