## Supplementary Table S2-S4 for "HECTOR: A Web-Based Tool for Automated *BRCA1/BRCA2* Variant Classification Under the ClinGen ENIGMA Specifications"

### Sheet: ST2-In-house cohort
No.	Gene	Transcript (MANE)	HGVS c.	HGVS p.	Consequence	Functional domain	HECTOR classification	HECTOR points	HECTOR evidence codes	Manual classification	Manual evidence codes	Concordance	BayesDel	Case-control LR	Literature LR	Tumour-pathology LR	Combined clinical LR	Combined LR → code
1	BRCA1	NM_007294.4	c.-86C>T		5utr	—	Benign	-16	BA1; BP5_VeryStrong	Benign	BA1; BP5_VeryStrong	Concordant		1.25139e-05		0.32	4.00444e-06	BP5
2	BRCA1	NM_007294.4	c.-63G>A		5utr	—	VUS	0	(none)	VUS	(none)	Concordant
3	BRCA1	NM_007294.4	c.80+63A>G		intronic	—	VUS	-1	PM2_Supporting; BP4; BP7	VUS	PM2_Supporting; BP4; BP7	Concordant
4	BRCA1	NM_007294.4	c.81-55T>C		intronic	—	Benign	-10	BS1; BP4; BP7; BP5_Strong	Benign	BS1; BP4; BP7; BP5_Strong	Concordant		0.0362575		0.32	0.0116024	BP5
5	BRCA1	NM_007294.4	c.134+3072A>G		intronic	—	Likely Benign	-3	BS1_Supporting; BP4; BP7	Likely Benign	BS1_Supporting; BP4; BP7	Concordant				0.37	0.37	BP5
6	BRCA1	NM_007294.4	c.135-23C>A		intronic	—	Likely Benign	-2	BP4; BP7	Likely Benign	BP4; BP7	Concordant				0.32	0.32	BP5
7	BRCA1	NM_007294.4	c.442-76T>C		intronic	—	VUS	-1	PM2_Supporting; BP4; BP7	VUS	PM2_Supporting; BP4; BP7	Concordant				0.13	0.13	BP5
8	BRCA1	NM_007294.4	c.547+14del		intronic	—	Benign	-14	BS1; BP4; BP7; BP5_VeryStrong	Benign	BS1; BP4; BP7; BP5_VeryStrong	Concordant		5.86851e-06		0.72	4.22533e-06	BP5
9	BRCA1	NM_007294.4	c.594-21G>A		intronic	—	VUS	-1	PM2_Supporting; BP4; BP7	VUS	PM2_Supporting; BP4; BP7	Concordant				1.13	1.13	neutral
10	BRCA1	NM_007294.4	c.594-48A>G		intronic	—	Likely Benign	-2	BP4; BP7	Likely Benign	BP4; BP7	Concordant				0.4	0.4	BP5
11	BRCA1	NM_007294.4	c.670+21C>T		intronic	—	VUS	-1	PM2_Supporting; BP4; BP7	VUS	PM2_Supporting; BP4; BP7	Concordant
12	BRCA1	NM_007294.4	c.671-12G>T		intronic	—	VUS	-1	BP4	VUS	BP4	Concordant				0.32	0.32	BP5
13	BRCA1	NM_007294.4	c.923G>C	p.(Ser308Thr)	missense	—	Likely Benign	-6	BP1_Strong; BP5_Moderate	Likely Benign	BP1_Strong; BP5_Moderate	Concordant	0.104446		0.17948	0.32	0.0574336	BP5
14	BRCA1	NM_007294.4	c.1205A>G	p.(Glu402Gly)	missense	—	Likely Benign	-3	PM2_Supporting; BP1_Strong	Likely Benign	PM2_Supporting; BP1_Strong	Concordant	-0.0896962
15	BRCA1	NM_007294.4	c.1723G>A	p.(Glu575Lys)	missense	—	Likely Benign	-4	BP1_Strong	Likely Benign	BP1_Strong	Concordant	0.326208	3.30957	0.3721	0.9	1.10834	neutral
16	BRCA1	NM_007294.4	c.1745C>T	p.(Thr582Met)	missense	—	Benign	-8	BP1_Strong; BP5_Strong	Benign	BP1_Strong; BP5_Strong	Concordant	-0.0452454	0.0266019	0.48456		0.0128902	BP5
17	BRCA1	NM_007294.4	c.1878A>G	p.(Val626=)	synonymous	—	Benign	-12	BS1; BP1_Strong; BP5_Strong	Benign	BS1; BP1_Strong; BP5_Strong	Concordant		0.00290916		1.13	0.00328735	BP5
18	BRCA1	NM_007294.4	c.1884T>G	p.(Ser628Arg)	missense	—	Likely Benign	-4	PM2_Supporting; BP1_Strong; BP5	Likely Benign	PM2_Supporting; BP1_Strong; BP5	Concordant	-0.0293055		0.40365		0.40365	BP5
19	BRCA1	NM_007294.4	c.3247A>C	p.(Met1083Leu)	missense	—	Likely Benign	-2	BP1_Strong; PP4_Moderate	Likely Benign	BP1_Strong; PP4_Moderate	Concordant	-0.312829		7.38132		7.38132	PP4
20	BRCA1	NM_007294.4	c.3406C>T	p.(Pro1136Ser)	missense	—	Likely Benign	-4	BP1_Strong	Likely Benign	BP1_Strong	Concordant	-0.179808			0.18	0.18	BP5
21	BRCA1	NM_007294.4	c.3835G>A	p.(Ala1279Thr)	missense	—	Benign	-10	BP1_Strong; BS3; BP5_Moderate	Benign	BP1_Strong; BS3; BP5_Moderate	Concordant	-0.0134365	0.270504	0.38152	0.32	0.0330249	BP5
22	BRCA1	NM_007294.4	c.4096+1G>A		splice_site	—	VUS	0	PVS1_Moderate (RNA); BP5_Moderate	VUS	PVS1_Moderate (RNA); BP5_Moderate	Concordant		0.219335	0.29731		0.0652105	BP5
23	BRCA1	NM_007294.4	c.4185+29C>T		intronic	—	Benign	-8	BS1; BP4; BP7; BP5_Moderate	Benign	BS1; BP4; BP7; BP5_Moderate	Concordant		0.10382			0.10382	BP5
24	BRCA1	NM_007294.4	c.4273C>T	p.(Pro1425Ser)	missense	—	Likely Benign	-4	BP1_Strong	Likely Benign	BP1_Strong	Concordant	-0.24945
25	BRCA1	NM_007294.4	c.4358-2725T>C		intronic	—	Benign	-14	BS1; BP4; BP7; BP5_VeryStrong	Benign	BS1; BP4; BP7; BP5_VeryStrong	Concordant		2.18261e-05			2.18261e-05	BP5
26	BRCA1	NM_007294.4	c.4631C>T	p.(Pro1544Leu)	missense	—	Benign	-8	PM2_Supporting; BP1_Strong; BS3; BP5	Benign	PM2_Supporting; BP1_Strong; BS3; BP5	Concordant	-0.0746091		0.31042		0.31042	BP5
27	BRCA1	NM_007294.4	c.4643C>T	p.(Thr1548Met)	missense	—	Benign	-8	BP1_Strong; BS3	Benign	BP1_Strong; BS3	Concordant	-0.151996
28	BRCA1	NM_007294.4	c.4675+24G>A		intronic	—	Likely Benign	-2	BP4; BP7	Likely Benign	BP4; BP7	Concordant				0.32	0.32	BP5
29	BRCA1	NM_007294.4	c.4676-34G>A		intronic	—	Likely Benign	-4	BP4; BP7; BP5_Moderate	Likely Benign	BP4; BP7; BP5_Moderate	Concordant		0.221404			0.221404	BP5
30	BRCA1	NM_007294.4	c.4987-73G>A		intronic	—	Likely Benign	-3	PM2_Supporting; BP4; BP7; BP5_Moderate	Likely Benign	PM2_Supporting; BP4; BP7; BP5_Moderate	Concordant		0.153307		0.32	0.0490584	BP5
31	BRCA1	NM_007294.4	c.4999A>G	p.(Lys1667Glu)	missense	BRCT	Benign	-7	BP4; BS3; BP5_Moderate	Benign	BP4; BS3; BP5_Moderate	Concordant	0.0888672	0.0938592		0.32	0.0300349	BP5
32	BRCA1	NM_007294.4	c.5074+70C>T		intronic	—	Benign	-11	BS1_Supporting; BP4; BP7; BP5_VeryStrong	Benign	BS1_Supporting; BP4; BP7; BP5_VeryStrong	Concordant		5.91186e-07		4.13	2.4416e-06	BP5
33	BRCA1	NM_007294.4	c.5074+75G>A		intronic	—	VUS	-1	PM2_Supporting; BP4; BP7	VUS	PM2_Supporting; BP4; BP7	Concordant
34	BRCA1	NM_007294.4	c.5075-18G>A		intronic	—	VUS	-1	BP4	VUS	BP4	Concordant
35	BRCA1	NM_007294.4	c.5075-35A>C		intronic	—	Likely Benign	-6	BS1; BP4; BP7	Likely Benign	BS1; BP4; BP7	Concordant				0.21	0.21	BP5
36	BRCA1	NM_007294.4	c.5153-26A>G		intronic	—	Likely Pathogenic	6	PM2_Supporting; PP3; BS3; PP4_VeryStrong	Likely Pathogenic	PM2_Supporting; PP3; BS3; PP4_VeryStrong	Concordant		471.509	1.43622	1.13	765.225	PP4
37	BRCA1	NM_007294.4	c.5176A>G	p.(Arg1726Gly)	missense	BRCT	Benign	-10	BS1_Supporting; BP4; BP5_VeryStrong	Benign	BS1_Supporting; BP4; BP5_VeryStrong	Concordant	-0.0993067	0.000387956		0.21	8.14708e-05	BP5
38	BRCA1	NM_007294.4	c.5278-28G>C		intronic	—	VUS	-1	PM2_Supporting; BP4; BP7	VUS	PM2_Supporting; BP4; BP7	Concordant				0.34	0.34	BP5
39	BRCA1	NM_007294.4	c.5280C>G	p.(Ile1760Met)	missense	BRCT	Likely Benign	-4	PM2_Supporting; BP4; BS3	Likely Benign	PM2_Supporting; BP4; BS3	Concordant	0.0590747			0.37	0.37	BP5
40	BRCA1	NM_007294.4	c.5318C>T	p.(Thr1773Ile)	missense	BRCT	VUS	1	PM2_Supporting; BS3; PP4_Strong	VUS	PM2_Supporting; BS3; PP4_Strong	Concordant	0.17194	3.5427	28.3013		100.263	PP4
41	BRCA1	NM_007294.4	c.5332+85G>A		intronic	—	Likely Benign	-4	BP4; BP7; BP5_Moderate	Likely Benign	BP4; BP7; BP5_Moderate	Concordant		0.155289		0.64	0.0993847	BP5
42	BRCA1	NM_007294.4	c.5333-77C>A		intronic	—	VUS	-1	PM2_Supporting; BP4; BP7	VUS	PM2_Supporting; BP4; BP7	Concordant
43	BRCA1	NM_007294.4	c.5555C>T	p.(Thr1852Ile)	missense	BRCT	Likely Benign	-4	PM2_Supporting; BP4; BS3	Likely Benign	PM2_Supporting; BP4; BS3	Concordant	0.118919		0.59996		0.59996	neutral
44	BRCA2	NM_000059.4	c.-39-12_-39-10del		intronic	—	Likely Benign	-2	BP4; BP5	Likely Benign	BP4; BP5	Concordant		0.0844265	3.44299		0.290679	BP5
45	BRCA2	NM_000059.4	c.-38C>T		5utr	—	VUS	1	PM2_Supporting	VUS	PM2_Supporting	Concordant				1.15	1.15	neutral
46	BRCA2	NM_000059.4	c.*53A>G		3utr	—	VUS	1	PM2_Supporting	VUS	PM2_Supporting	Concordant				0.72	0.72	neutral
47	BRCA2	NM_000059.4	c.317-52A>G		intronic	—	Likely Benign	-3	BS1_Supporting; BP4; BP7	Likely Benign	BS1_Supporting; BP4; BP7	Concordant				0.9	0.9	neutral
48	BRCA2	NM_000059.4	c.425+117A>G		intronic	—	Likely Benign	-6	BS1; BP4; BP7	Likely Benign	BS1; BP4; BP7	Concordant
49	BRCA2	NM_000059.4	c.426-80A>G		intronic	—	VUS	-1	PM2_Supporting; BP4; BP7	VUS	PM2_Supporting; BP4; BP7	Concordant
50	BRCA2	NM_000059.4	c.426-86A>G		intronic	—	VUS	-1	PM2_Supporting; BP4; BP7	VUS	PM2_Supporting; BP4; BP7	Concordant				0.69	0.69	neutral
51	BRCA2	NM_000059.4	c.631+7A>G		intronic	—	VUS	1	PM2_Supporting	VUS	PM2_Supporting	Concordant			0.9866		0.9866	neutral
52	BRCA2	NM_000059.4	c.682-106C>T		intronic	—	VUS	-1	PM2_Supporting; BP4; BP7	VUS	PM2_Supporting; BP4; BP7	Concordant				1.07	1.07	neutral
53	BRCA2	NM_000059.4	c.749T>G	p.(Val250Gly)	missense	—	Likely Benign	-3	PM2_Supporting; BP1_Strong	Likely Benign	PM2_Supporting; BP1_Strong	Concordant	-0.340515
54	BRCA2	NM_000059.4	c.800G>A	p.(Gly267Glu)	missense	—	Benign	-13	BS1_Supporting; BP1_Strong; BP5_VeryStrong	Benign	BS1_Supporting; BP1_Strong; BP5_VeryStrong	Concordant	-0.473002	0.00645716	0.00072		4.64915e-06	BP5
55	BRCA2	NM_000059.4	c.856T>C	p.(Ser286Pro)	missense	—	Likely Benign	-6	BP1_Strong; BP5_Moderate	Likely Benign	BP1_Strong; BP5_Moderate	Concordant	-0.346096	0.291599	0.64586		0.188332	BP5
56	BRCA2	NM_000059.4	c.977G>A	p.(Ser326Asn)	missense	—	Likely Benign	-3	PM2_Supporting; BP1_Strong	Likely Benign	PM2_Supporting; BP1_Strong	Concordant	-0.498398		1.31108	1.15	1.50774	neutral
57	BRCA2	NM_000059.4	c.1146A>T	p.(Lys382Asn)	missense	—	Likely Benign	-4	BP1_Strong	Likely Benign	BP1_Strong	Concordant	-0.463129		0.6014		0.6014	neutral
58	BRCA2	NM_000059.4	c.1216G>A	p.(Ala406Thr)	missense	—	Likely Benign	-4	BP1_Strong	Likely Benign	BP1_Strong	Concordant	-0.362221			0.9	0.9	neutral
59	BRCA2	NM_000059.4	c.1219C>G	p.(Gln407Glu)	missense	—	Likely Benign	-5	BP1_Strong; BP5	Likely Benign	BP1_Strong; BP5	Concordant	-0.311979		0.36672	0.9	0.330048	BP5
60	BRCA2	NM_000059.4	c.1343G>A	p.(Arg448His)	missense	—	Likely Benign	-4	BP1_Strong	Likely Benign	BP1_Strong	Concordant	-0.440314	2.44766	0.42128		1.03115	neutral
61	BRCA2	NM_000059.4	c.1909+22del		intronic	—	Likely Benign	-6	BS1; BP4; BP7	Likely Benign	BS1; BP4; BP7	Concordant				1.15	1.15	neutral
62	BRCA2	NM_000059.4	c.2152G>A	p.(Glu718Lys)	missense	—	Likely Benign	-4	BP1_Strong	Likely Benign	BP1_Strong	Concordant	-0.362698		0.55606		0.55606	neutral
63	BRCA2	NM_000059.4	c.3032C>G	p.(Thr1011Arg)	missense	—	Benign	-7	BS1_Supporting; BP1_Strong; BP5_Moderate	Benign	BS1_Supporting; BP1_Strong; BP5_Moderate	Concordant	0.430345	0.0269127	2.60885		0.0702111	BP5
64	BRCA2	NM_000059.4	c.3073A>G	p.(Lys1025Glu)	missense	—	Benign	-13	BS1_Supporting; BP1_Strong; BP5_VeryStrong	Benign	BS1_Supporting; BP1_Strong; BP5_VeryStrong	Concordant	-0.185286	5.70958e-08	2.0352		1.16201e-07	BP5
65	BRCA2	NM_000059.4	c.3302A>G	p.(His1101Arg)	missense	—	Likely Benign	-6	BP1_Strong; BP5_Moderate	Likely Benign	BP1_Strong; BP5_Moderate	Concordant	-0.271436	0.060545			0.060545	BP5
66	BRCA2	NM_000059.4	c.3318C>G	p.(Ser1106Arg)	missense	—	Likely Benign	-5	BP1_Strong; BP5	Likely Benign	BP1_Strong; BP5	Concordant	-0.0275537		0.47022	1.15	0.540753	neutral
67	BRCA2	NM_000059.4	c.3329A>G	p.(Glu1110Gly)	missense	—	Likely Benign	-4	BP1_Strong	Likely Benign	BP1_Strong	Concordant	0.0590476
68	BRCA2	NM_000059.4	c.3460A>G	p.(Thr1154Ala)	missense	—	Likely Benign	-3	PM2_Supporting; BP1_Strong	Likely Benign	PM2_Supporting; BP1_Strong	Concordant	-0.298283		1.79826		1.79826	neutral
69	BRCA2	NM_000059.4	c.3836A>G	p.(Asn1279Ser)	missense	—	Likely Benign	-3	PM2_Supporting; BP1_Strong	Likely Benign	PM2_Supporting; BP1_Strong	Concordant	-0.486781		0.94279	1.15	1.08421	neutral
70	BRCA2	NM_000059.4	c.3900_3902del	p.(Met1300del)	in_frame_deletion	—	Benign	-10	BP1_Strong; BS3; BP5_Moderate	Benign	BP1_Strong; BS3; BP5_Moderate	Concordant		0.0933956	1.44535		0.134989	BP5
71	BRCA2	NM_000059.4	c.4252A>G	p.(Ile1418Val)	missense	—	Likely Benign	-4	BP1_Strong	Likely Benign	BP1_Strong	Concordant	-0.468187
72	BRCA2	NM_000059.4	c.4315G>A	p.(Ala1439Thr)	missense	—	Likely Benign	-4	BP1_Strong	Likely Benign	BP1_Strong	Concordant	-0.395109		1.16457		1.16457	neutral
73	BRCA2	NM_000059.4	c.4599A>C	p.(Lys1533Asn)	missense	—	Benign	-16	BS1; BP1_Strong; BP5_VeryStrong	Benign	BS1; BP1_Strong; BP5_VeryStrong	Concordant	-0.290672	0.000396846	1.68401	1.15	0.000768536	BP5
74	BRCA2	NM_000059.4	c.4873G>A	p.(Glu1625Lys)	missense	—	Benign	-10	BS1; BP1_Strong; BP5_Moderate	Benign	BS1; BP1_Strong; BP5_Moderate	Concordant	-0.46846	0.193695	0.95158		0.184316	BP5
75	BRCA2	NM_000059.4	c.5487G>T	p.(Leu1829Phe)	missense	—	Likely Benign	-5	BS1_Supporting; BP1_Strong	Likely Benign	BS1_Supporting; BP1_Strong	Concordant	-0.343004		0.54628		0.54628	neutral
76	BRCA2	NM_000059.4	c.5590G>A	p.(Asp1864Asn)	missense	—	Likely Benign	-4	BP1_Strong	Likely Benign	BP1_Strong	Concordant	-0.333416			1.15	1.15	neutral
77	BRCA2	NM_000059.4	c.5836T>C	p.(Ser1946Pro)	missense	—	Benign	-16	BS1; BP1_Strong; BP5_VeryStrong	Benign	BS1; BP1_Strong; BP5_VeryStrong	Concordant	-0.598088	0.00168993		0.66	0.00111535	BP5
78	BRCA2	NM_000059.4	c.5882_5884dup	p.(Ser1961_ins)	in_frame_insertion	—	Likely Benign	-6	BP1_Strong; BP5_Moderate	Likely Benign	BP1_Strong; BP5_Moderate	Concordant		0.0976782	0.55784		0.0544888	BP5
79	BRCA2	NM_000059.4	c.5895T>A	p.(Leu1965=)	synonymous	—	Likely Benign	-3	PM2_Supporting; BP1_Strong	Likely Benign	PM2_Supporting; BP1_Strong	Concordant
80	BRCA2	NM_000059.4	c.5897A>G	p.(His1966Arg)	missense	—	Benign	-8	BP1_Strong; BP5_Strong	Benign	BP1_Strong; BP5_Strong	Concordant	-0.48922	0.0130388	0.59382		0.00774271	BP5
81	BRCA2	NM_000059.4	c.5972C>T	p.(Ala1991Val)	missense	—	Likely Benign	-3	PM2_Supporting; BP1_Strong	Likely Benign	PM2_Supporting; BP1_Strong	Concordant	-0.185367		0.50639	1.54	0.779841	neutral
82	BRCA2	NM_000059.4	c.6080G>A	p.(Arg2027Lys)	missense	—	Likely Benign	-3	PM2_Supporting; BP1_Strong	Likely Benign	PM2_Supporting; BP1_Strong	Concordant	-0.57064			1.15	1.15	neutral
83	BRCA2	NM_000059.4	c.6131G>C	p.(Gly2044Ala)	missense	—	Benign	-12	BP1_Strong; BP5_VeryStrong	Benign	BP1_Strong; BP5_VeryStrong	Concordant	-0.50266	0.00154828	0.05593		8.65953e-05	BP5
84	BRCA2	NM_000059.4	c.6143A>G	p.(Asn2048Ser)	missense	—	Likely Benign	-3	PM2_Supporting; BP1_Strong	Likely Benign	PM2_Supporting; BP1_Strong	Concordant	-0.486267			0.9	0.9	neutral
85	BRCA2	NM_000059.4	c.6613G>A	p.(Val2205Met)	missense	—	Benign	-8	BP1_Strong; BP5_Strong	Benign	BP1_Strong; BP5_Strong	Concordant	-0.240832	0.12104	0.09265		0.0112144	BP5
86	BRCA2	NM_000059.4	c.6937+64C>T		intronic	—	VUS	-1	PM2_Supporting; BP4; BP7	VUS	PM2_Supporting; BP4; BP7	Concordant				0.9	0.9	neutral
87	BRCA2	NM_000059.4	c.6937+78C>G		intronic	—	Likely Benign	-2	BP4; BP7	Likely Benign	BP4; BP7	Concordant				0.66	0.66	neutral
88	BRCA2	NM_000059.4	c.7006C>T	p.(Arg2336Cys)	missense	—	Benign	-10	BS1; BP1_Strong; BP5_Moderate	Benign	BS1; BP1_Strong; BP5_Moderate	Concordant	-0.332708	0.0574916		0.9	0.0517424	BP5
89	BRCA2	NM_000059.4	c.7007+31A>T		intronic	—	Benign	-8	BS1; BP4; BP7; BP5_Moderate	Benign	BS1; BP4; BP7; BP5_Moderate	Concordant			0.08968		0.08968	BP5
90	BRCA2	NM_000059.4	c.7051G>C	p.(Ala2351Pro)	missense	—	Likely Benign	-3	BP1_Strong; PP4	Likely Benign	BP1_Strong; PP4	Concordant	-0.207971	2.95517	1.08514	0.72	2.30887	PP4
91	BRCA2	NM_000059.4	c.7208C>T	p.(Thr2403Ile)	missense	—	Likely Benign	-4	BP1_Strong	Likely Benign	BP1_Strong	Concordant	-0.259047		0.56691	1.15	0.651946	neutral
92	BRCA2	NM_000059.4	c.7435+10G>A		intronic	—	Benign	-7	BP4; BP7_Strong_RNA; BP5_Moderate	Benign	BP4; BP7_Strong_RNA; BP5_Moderate	Concordant			0.09867		0.09867	BP5
93	BRCA2	NM_000059.4	c.7447A>G	p.(Ser2483Gly)	missense	DNAbinding	Likely Benign	-4	BS1_Supporting; PP3; BS3	Likely Benign	BS1_Supporting; PP3; BS3	Concordant	-0.169604		1.99491		1.99491	neutral
94	BRCA2	NM_000059.4	c.7481G>A	p.(Arg2494Gln)	missense	DNAbinding	Benign	-13	BP4; BS3; BP5_VeryStrong	Benign	BP4; BS3; BP5_VeryStrong	Concordant	0.0416641	0.0114648	0.00013	1.15	1.71399e-06	BP5
95	BRCA2	NM_000059.4	c.7617+73A>C		intronic	—	VUS	-1	PM2_Supporting; BP4; BP7	VUS	PM2_Supporting; BP4; BP7	Concordant
96	BRCA2	NM_000059.4	c.7618-53T>C		intronic	—	Likely Benign	-2	BP4; BP7	Likely Benign	BP4; BP7	Concordant				1.15	1.15	neutral
97	BRCA2	NM_000059.4	c.7806-23A>T		intronic	—	VUS	-1	PM2_Supporting; BP4; BP7	VUS	PM2_Supporting; BP4; BP7	Concordant				2.09	2.09	PP4
98	BRCA2	NM_000059.4	c.7883T>C	p.(Ile2628Thr)	missense	DNAbinding	VUS	1	PM2_Supporting	VUS	PM2_Supporting; PP3	Code-level: curator applied PP3 (third-party BayesDel rounded 0.30); HECTOR withheld (unrounded <0.30). Tier unchanged.	0.298881		2.03237		2.03237	neutral
99	BRCA2	NM_000059.4	c.7985C>T	p.(Thr2662Met)	missense	DNAbinding	Benign	-7	BP4; BS3; BP5_Moderate	Benign	BP4; BS3; BP5_Moderate	Concordant	-0.231636	0.0246938	2.21201		0.0546229	BP5
100	BRCA2	NM_000059.4	c.8236A>G	p.(Thr2746Ala)	missense	DNAbinding	VUS	0	PM2_Supporting; BP4	VUS	PM2_Supporting; BP4	Concordant	-0.258877			0.72	0.72	neutral
101	BRCA2	NM_000059.4	c.8332-64A>G		intronic	—	VUS	-1	PM2_Supporting; BP4; BP7	VUS	PM2_Supporting; BP4; BP7	Concordant
102	BRCA2	NM_000059.4	c.8417C>T	p.(Ser2806Leu)	missense	DNAbinding	Benign	-20	BA1; BS3; BP5_VeryStrong	Benign	BA1; BS3; BP5_VeryStrong	Concordant	0.0285831	0.0186994	0.15001		0.0028051	BP5
103	BRCA2	NM_000059.4	c.8452G>A	p.(Val2818Ile)	missense	DNAbinding	Likely Benign	-3	BP4; BP5_Moderate	Likely Benign	BP4; BP5_Moderate	Concordant	-0.205222		0.18469	0.37	0.0683353	BP5
104	BRCA2	NM_000059.4	c.8487+81C>T		intronic	—	Likely Benign	-3	BS1_Supporting; BP4; BP7	Likely Benign	BS1_Supporting; BP4; BP7	Concordant
105	BRCA2	NM_000059.4	c.8633-1137T>A		intronic	—	VUS	-1	PM2_Supporting; BP4; BP7	VUS	PM2_Supporting; BP4; BP7	Concordant
106	BRCA2	NM_000059.4	c.8633-1219G>A		intronic	—	Likely Benign	-2	BP4; BP7	Likely Benign	BP4; BP7	Concordant
107	BRCA2	NM_000059.4	c.8633-1493A>G		intronic	—	VUS	-1	PM2_Supporting; BP4; BP7	VUS	PM2_Supporting; BP4; BP7	Concordant				0.69	0.69	neutral
108	BRCA2	NM_000059.4	c.8633-1529del		intronic	—	Likely Benign	-2	BP4; BP7	Likely Benign	BP4; BP7	Concordant				0.43	0.43	BP5
109	BRCA2	NM_000059.4	c.8633-1630G>A		intronic	—	VUS	-1	PM2_Supporting; BP4; BP7	VUS	PM2_Supporting; BP4; BP7	Concordant				1.15	1.15	neutral
110	BRCA2	NM_000059.4	c.8633-1811C>T		intronic	—	Likely Benign	-3	BS1_Supporting; BP4; BP7	Likely Benign	BS1_Supporting; BP4; BP7	Concordant				1.79	1.79	neutral
111	BRCA2	NM_000059.4	c.8633-29G>A		intronic	—	VUS	-1	PM2_Supporting; BP4; BP7	VUS	PM2_Supporting; BP4; BP7	Concordant
112	BRCA2	NM_000059.4	c.8633-73A>T		intronic	—	VUS	-1	PM2_Supporting; BP4; BP7	VUS	PM2_Supporting; BP4; BP7	Concordant
113	BRCA2	NM_000059.4	c.8702G>T	p.(Gly2901Val)	missense	DNAbinding	VUS	0	(none)	VUS	PP3	Code-level: curator applied PP3 (third-party BayesDel rounded 0.30); HECTOR withheld (unrounded <0.30). Tier unchanged.	0.295888
114	BRCA2	NM_000059.4	c.8754+149T>G		intronic	—	Likely Benign	-6	BS1; BP4; BP7	Likely Benign	BS1; BP4; BP7	Concordant
115	BRCA2	NM_000059.4	c.8755-80T>A		intronic	—	VUS	-1	PM2_Supporting; BP4; BP7	VUS	PM2_Supporting; BP4; BP7	Concordant				0.91	0.91	neutral
116	BRCA2	NM_000059.4	c.8881G>A	p.(Gly2961Ser)	missense	DNAbinding	VUS	0	PM2_Supporting; BP4	VUS	PM2_Supporting; BP4	Concordant	-0.353781		0.97159	1.15	1.11733	neutral
117	BRCA2	NM_000059.4	c.8953+80G>A		intronic	—	Likely Benign	-6	BS1; BP4; BP7	Likely Benign	BS1; BP4; BP7	Concordant				1.15	1.15	neutral
118	BRCA2	NM_000059.4	c.8954-35C>G		intronic	—	Likely Benign	-3	BS1_Supporting; BP4; BP7	Likely Benign	BS1_Supporting; BP4; BP7	Concordant				1.77	1.77	neutral
119	BRCA2	NM_000059.4	c.9052_9057del	p.(Ser3018del)	in_frame_deletion	DNAbinding	Benign	-8	BS1; BP5_Strong	Benign	BS1; BP5_Strong	Concordant		0.025771	0.5861	0.69	0.010422	BP5
120	BRCA2	NM_000059.4	c.9104A>C	p.(Tyr3035Ser)	missense	DNAbinding	Benign	-10	BS1_Supporting; BP4; BP5_VeryStrong	Benign	BS1_Supporting; BP4; BP5_VeryStrong	Concordant	0.0653004	6.71209e-06	0		0	BP5
121	BRCA2	NM_000059.4	c.9116C>T	p.(Pro3039Leu)	missense	DNAbinding	Benign	-14	BS1_Supporting; BP4; BS3; BP5_VeryStrong	Benign	BS1_Supporting; BP4; BS3; BP5_VeryStrong	Concordant	-0.140976	9.89282e-06	0.00076		7.51854e-09	BP5
122	BRCA2	NM_000059.4	c.9256+3704A>G		intronic	—	VUS	-1	PM2_Supporting; BP4; BP7	VUS	PM2_Supporting; BP4; BP7	Concordant
123	BRCA2	NM_000059.4	c.9256+81G>C		intronic	—	VUS	-1	PM2_Supporting; BP4; BP7	VUS	PM2_Supporting; BP4; BP7	Concordant				0.89	0.89	neutral
124	BRCA2	NM_000059.4	c.9364G>A	p.(Ala3122Thr)	missense	DNAbinding	Likely Benign	-5	BS1; BP4	Likely Benign	BS1; BP4	Concordant	0.111507	0.236107	8.2352	1.07	2.0805	PP4
125	BRCA2	NM_000059.4	c.9401G>A	p.(Gly3134Asp)	missense	DNAbinding	VUS	-1	BP4	VUS	BP4	Concordant	-0.00254824		0.72246		0.72246	neutral
126	BRCA2	NM_000059.4	c.9501+124A>G		intronic	—	Likely Benign	-6	BS1; BP4; BP7	Likely Benign	BS1; BP4; BP7	Concordant				1.07	1.07	neutral
127	BRCA2	NM_000059.4	c.9501+4A>G		intronic	—	Benign	-9	BP4; BP7_Strong_RNA; BP5_Strong	Benign	BP4; BP7_Strong_RNA; BP5_Strong	Concordant		0.408613	0.00724		0.00295836	BP5
128	BRCA2	NM_000059.4	c.9586A>G	p.(Lys3196Glu)	missense	—	Benign	-16	BS1; BP1_Strong; BP5_VeryStrong	Benign	BS1; BP1_Strong; BP5_VeryStrong	Concordant	-0.0279129	0.000156148	0.86064	1.07	0.000143794	BP5
129	BRCA2	NM_000059.4	c.9613_9614delinsCT	p.(Ala3205delins)	in_frame_delins	—	Likely Benign	-6	BP1_Strong; BP5_Moderate	Likely Benign	BP1_Strong; BP5_Moderate	Concordant			0.0502		0.0502	BP5
130	BRCA2	NM_000059.4	c.9934A>G	p.(Ile3312Val)	missense	—	Benign	-8	BP1_Strong; BP5_Strong	Benign	BP1_Strong; BP5_Strong	Concordant	-0.72086	0.00866514	0.56691		0.00491235	BP5
131	BRCA2	NM_000059.4	c.10095_10096insT	p.(Val3365fs)	frameshift	—	Likely Benign	-4	BS1	Likely Benign	BS1	Concordant				0.9	0.9	neutral
132	BRCA2	NM_000059.4	c.10225C>T	p.(Gln3409Ter)	nonsense	—	VUS	1	PM2_Supporting	VUS	PM2_Supporting	Concordant				0.9	0.9	neutral

### Sheet: ST3-Hector vs Generic
No.	Gene	HGVS c. (MANE)	HGVS p.	Consequence	HECTOR (ENIGMA VCEP)	HECTOR codes	Franklin (automated ACMG)	Franklin codes	GeneBe (generic ACMG)	GeneBe criteria	Direction agreement
1	BRCA1	c.-86C>T		5utr	Benign	BA1; BP5_VeryStrong	Benign	BS1, BS2, BP7, BP6	Benign	BP4_Strong,BP6,BS2	All 3 concordant
2	BRCA1	c.-63G>A		5utr	VUS	(none)	Uncertain - Possibly Benign	PM2, BP7	Likely benign	PM2,BP4_Strong	Mixed
3	BRCA1	c.80+63A>G		intronic	VUS	PM2_Supporting; BP4; BP7	Uncertain - Possibly Benign	PM2, BP7	Likely benign	PM2,BP4_Strong	Mixed
4	BRCA1	c.81-55T>C		intronic	Benign	BS1; BP4; BP7; BP5_Strong	Uncertain - Possibly Benign	PM2, BP7	Likely benign	BP4_Strong	Mixed
5	BRCA1	c.134+3072A>G		intronic	Likely Benign	BS1_Supporting; BP4; BP7	Uncertain - Possibly Benign	PM2, BP7	Likely benign	BP4_Strong	Mixed
6	BRCA1	c.135-23C>A		intronic	Likely Benign	BP4; BP7	Uncertain - Possibly Benign	PM2, BP7	Uncertain significance	PM2,BP4_Moderate	HECTOR benign vs both vus
7	BRCA1	c.442-76T>C		intronic	VUS	PM2_Supporting; BP4; BP7	Uncertain - Possibly Benign	PM2, BP7	Likely benign	BP4_Strong	Mixed
8	BRCA1	c.547+14del		intronic	Benign	BS1; BP4; BP7; BP5_VeryStrong	Likely benign	PM2, BP7, BP6, BS3	Likely benign	BP6	All 3 concordant
9	BRCA1	c.594-21G>A		intronic	VUS	PM2_Supporting; BP4; BP7	Uncertain - Possibly Benign	PM2, BP7	Likely benign	PM2,BP4_Strong	Mixed
10	BRCA1	c.594-48A>G		intronic	Likely Benign	BP4; BP7	Uncertain - Possibly Benign	PM2, BP7	Likely benign	PM2,BP4_Strong	Mixed
11	BRCA1	c.670+21C>T		intronic	VUS	PM2_Supporting; BP4; BP7	Uncertain - Possibly Benign	PM2, BP7	Likely benign	PM2,BP4_Strong	Mixed
12	BRCA1	c.671-12G>T		intronic	VUS	BP4	Likely benign	PM2, BP7, BP6	Benign	PM2,BP4_Strong,BP6_Very_Strong	HECTOR vus vs both benign
13	BRCA1	c.923G>C	p.(Ser308Thr)	missense	Likely Benign	BP1_Strong; BP5_Moderate	Uncertain - Possibly Pathogenic (Moderate)	PP3, PM2	Uncertain significance	PM2,PP3	HECTOR benign vs both vus
14	BRCA1	c.1205A>G	p.(Glu402Gly)	missense	Likely Benign	PM2_Supporting; BP1_Strong	Uncertain - Possibly Benign	PM2, BP6	Uncertain significance	PM2,BP6	HECTOR benign vs both vus
15	BRCA1	c.1723G>A	p.(Glu575Lys)	missense	Likely Benign	BP1_Strong	Uncertain - Possibly Benign	PM2, BP6	Uncertain significance		HECTOR benign vs both vus
16	BRCA1	c.1745C>T	p.(Thr582Met)	missense	Benign	BP1_Strong; BP5_Strong	Uncertain - Possibly Benign	PM2, BP6	Uncertain significance		HECTOR benign vs both vus
17	BRCA1	c.1878A>G	p.(Val626=)	synonymous	Benign	BS1; BP1_Strong; BP5_Strong	Likely benign	PM2, BP7, BP6	Likely benign	BP4_Strong,BP6,BP7	All 3 concordant
18	BRCA1	c.1884T>G	p.(Ser628Arg)	missense	Likely Benign	PM2_Supporting; BP1_Strong; BP5	Uncertain - Possibly Pathogenic (Low)	PM2	Uncertain significance	PM2,BP6	HECTOR benign vs both vus
19	BRCA1	c.3247A>C	p.(Met1083Leu)	missense	Likely Benign	BP1_Strong; PP4_Moderate	Uncertain - Possibly Pathogenic (Low)	PM2	Uncertain significance		HECTOR benign vs both vus
20	BRCA1	c.3406C>T	p.(Pro1136Ser)	missense	Likely Benign	BP1_Strong	Uncertain - Possibly Pathogenic (Low)	PM2	Uncertain significance	PM2	HECTOR benign vs both vus
21	BRCA1	c.3835G>A	p.(Ala1279Thr)	missense	Benign	BP1_Strong; BS3; BP5_Moderate	Likely benign	PM2, BP6, BS3	Likely benign	BP6	All 3 concordant
22	BRCA1	c.4096+1G>A		splice_site	VUS	PVS1_Moderate (RNA); BP5_Moderate	Likely pathogenic	PM2, PVS1, PP5	Likely pathogenic	PVS1_Strong,PS3	HECTOR vus vs both pathogenic
23	BRCA1	c.4185+29C>T		intronic	Benign	BS1; BP4; BP7; BP5_Moderate	Likely benign	PM2, BP7, BP6	Likely benign	BP4_Strong,BP6_Moderate	All 3 concordant
24	BRCA1	c.4273C>T	p.(Pro1425Ser)	missense	Likely Benign	BP1_Strong	Uncertain - Possibly Benign	PM2, BP6	Uncertain significance	PM2,BP4	HECTOR benign vs both vus
25	BRCA1	c.4358-2725T>C		intronic	Benign	BS1; BP4; BP7; BP5_VeryStrong	Likely benign	PM2, BP7, BP6	Likely benign	BP4,BP6 (GeneBe used non-MANE transcript NM_001407581.1, missense)	All 3 concordant
26	BRCA1	c.4631C>T	p.(Pro1544Leu)	missense	Benign	PM2_Supporting; BP1_Strong; BS3; BP5	Likely benign	PM2, BP6, BS3	Uncertain significance	PM2,BP6	Mixed
27	BRCA1	c.4643C>T	p.(Thr1548Met)	missense	Benign	BP1_Strong; BS3	Likely benign	PM2, BP6, BS3	Likely benign	BP6	All 3 concordant
28	BRCA1	c.4675+24G>A		intronic	Likely Benign	BP4; BP7	Uncertain - Possibly Benign	PM2, BP7	Likely benign	PM2,BP4_Strong	Mixed
29	BRCA1	c.4676-34G>A		intronic	Likely Benign	BP4; BP7; BP5_Moderate	Uncertain - Possibly Benign	PM2, BP7	Likely benign	BP4_Strong	Mixed
30	BRCA1	c.4987-73G>A		intronic	Likely Benign	PM2_Supporting; BP4; BP7; BP5_Moderate	Uncertain - Possibly Benign	PM2, BP7	Likely benign	BP4_Strong	Mixed
31	BRCA1	c.4999A>G	p.(Lys1667Glu)	missense	Benign	BP4; BS3; BP5_Moderate	Likely benign	PP3, PM2, BP6, BS3	Uncertain significance	PP3	Mixed
32	BRCA1	c.5074+70C>T		intronic	Benign	BS1_Supporting; BP4; BP7; BP5_VeryStrong	Uncertain - Possibly Benign	PM2, BP7	Likely benign	BP4_Strong	Mixed
33	BRCA1	c.5074+75G>A		intronic	VUS	PM2_Supporting; BP4; BP7	Uncertain - Possibly Benign	BP7	Likely benign	BP4_Strong	Mixed
34	BRCA1	c.5075-18G>A		intronic	VUS	BP4	Likely benign	PM2, BP7, BP6	Benign	PM2,BP4_Strong,BP6_Very_Strong	HECTOR vus vs both benign
35	BRCA1	c.5075-35A>C		intronic	Likely Benign	BS1; BP4; BP7	Likely benign	PM2, BS2, BP7	Likely benign	BP4_Strong	All 3 concordant
36	BRCA1	c.5153-26A>G		intronic	Likely Pathogenic	PM2_Supporting; PP3; BS3; PP4_VeryStrong	Likely benign	PM2, BP6, BS3	Uncertain significance		Mixed
37	BRCA1	c.5176A>G	p.(Arg1726Gly)	missense	Benign	BS1_Supporting; BP4; BP5_VeryStrong	Uncertain - Possibly Benign	PM2, BP6, BS3	Uncertain significance	PM1,BP6	HECTOR benign vs both vus
38	BRCA1	c.5278-28G>C		intronic	VUS	PM2_Supporting; BP4; BP7	Uncertain - Possibly Benign	PM2, BP7	Likely benign	PM2,BP4_Strong	Mixed
39	BRCA1	c.5280C>G	p.(Ile1760Met)	missense	Likely Benign	PM2_Supporting; BP4; BS3	Uncertain - Possibly Benign	PP3, PM2, BS3	Uncertain significance	PM1,PM2,PP3	HECTOR benign vs both vus
40	BRCA1	c.5318C>T	p.(Thr1773Ile)	missense	VUS	PM2_Supporting; BS3; PP4_Strong	Uncertain significance	PP3, PM2, BS3	Uncertain significance	PM1,PP3	All 3 concordant
41	BRCA1	c.5332+85G>A		intronic	Likely Benign	BP4; BP7; BP5_Moderate	Uncertain - Possibly Benign	PM2, BP7	Likely benign	PM2,BP4_Strong	Mixed
42	BRCA1	c.5333-77C>A		intronic	VUS	PM2_Supporting; BP4; BP7	Uncertain - Possibly Benign	PM2, BP7	Likely benign	PM2,BP4_Strong	Mixed
43	BRCA1	c.5555C>T	p.(Thr1852Ile)	missense	Likely Benign	PM2_Supporting; BP4; BS3	Uncertain significance	PM2, PM1, BS3	Uncertain significance	PM1,PM2	HECTOR benign vs both vus
44	BRCA2	c.-39-12_-39-10del		intronic	Likely Benign	BP4; BP5	Likely benign	PM2, BP4, BP6	Likely benign	BP6	All 3 concordant
45	BRCA2	c.-38C>T		5utr	VUS	PM2_Supporting	Uncertain - Possibly Pathogenic (Low)	PM2, BP4	Likely benign	PM2,BP4_Strong	Mixed
46	BRCA2	c.*53A>G		3utr	VUS	PM2_Supporting	Uncertain - Possibly Benign	PM2, BP7	Likely benign	PM2,BP4_Strong	Mixed
47	BRCA2	c.317-52A>G		intronic	Likely Benign	BS1_Supporting; BP4; BP7	Uncertain - Possibly Benign	PM2, BP7	Likely benign	BP4_Strong	Mixed
48	BRCA2	c.425+117A>G		intronic	Likely Benign	BS1; BP4; BP7	Uncertain - Possibly Benign	PM2, BP7	Likely benign	BP4_Strong	Mixed
49	BRCA2	c.426-80A>G		intronic	VUS	PM2_Supporting; BP4; BP7	Uncertain - Possibly Benign	PM2, BP7	Likely benign	PM2,BP4_Strong	Mixed
50	BRCA2	c.426-86A>G		intronic	VUS	PM2_Supporting; BP4; BP7	Uncertain - Possibly Benign	PM2, BP7	Likely benign	PM2,BP4_Strong	Mixed
51	BRCA2	c.631+7A>G		intronic	VUS	PM2_Supporting	Uncertain significance	PM2, BP6	Likely benign	PM2,BP4_Strong,BP6	Mixed
52	BRCA2	c.682-106C>T		intronic	VUS	PM2_Supporting; BP4; BP7	Uncertain - Possibly Benign	PM2, BP7	Likely benign	PM2,BP4_Strong	Mixed
53	BRCA2	c.749T>G	p.(Val250Gly)	missense	Likely Benign	PM2_Supporting; BP1_Strong	Uncertain significance	PM2	Uncertain significance	PM2,BP4	HECTOR benign vs both vus
54	BRCA2	c.800G>A	p.(Gly267Glu)	missense	Benign	BS1_Supporting; BP1_Strong; BP5_VeryStrong	Uncertain significance	PM2, BP6	Likely benign	BP6	Mixed
55	BRCA2	c.856T>C	p.(Ser286Pro)	missense	Likely Benign	BP1_Strong; BP5_Moderate	Uncertain - Possibly Benign	PM2, BP6	Benign	BP4,BP6_Very_Strong	Mixed
56	BRCA2	c.977G>A	p.(Ser326Asn)	missense	Likely Benign	PM2_Supporting; BP1_Strong	Uncertain significance	PM2, PM5, BP6	Uncertain significance	PM2,BP4,BP6	HECTOR benign vs both vus
57	BRCA2	c.1146A>T	p.(Lys382Asn)	missense	Likely Benign	BP1_Strong	Uncertain - Possibly Benign	PM2, BP6	Uncertain significance	PM2,BP4,BP6	HECTOR benign vs both vus
58	BRCA2	c.1216G>A	p.(Ala406Thr)	missense	Likely Benign	BP1_Strong	Uncertain - Possibly Benign	PM2, BP6	Likely benign	BP6	Mixed
59	BRCA2	c.1219C>G	p.(Gln407Glu)	missense	Likely Benign	BP1_Strong; BP5	Likely benign	PM2, BP4, BP6	Likely benign	PM2,BP4_Moderate,BP6	All 3 concordant
60	BRCA2	c.1343G>A	p.(Arg448His)	missense	Likely Benign	BP1_Strong	Uncertain - Possibly Benign	PM2, BP6	Likely benign	BP6	Mixed
61	BRCA2	c.1909+22del		intronic	Likely Benign	BS1; BP4; BP7	Benign	BA1, BP7, BP6	Likely benign	BP6	All 3 concordant
62	BRCA2	c.2152G>A	p.(Glu718Lys)	missense	Likely Benign	BP1_Strong	Uncertain - Possibly Benign	PM2, BP6	Uncertain significance	PM2,BP4,BP6	HECTOR benign vs both vus
63	BRCA2	c.3032C>G	p.(Thr1011Arg)	missense	Benign	BS1_Supporting; BP1_Strong; BP5_Moderate	Uncertain significance	PP3, PM2, BP6	Uncertain significance	PP3,BP6	HECTOR benign vs both vus
64	BRCA2	c.3073A>G	p.(Lys1025Glu)	missense	Benign	BS1_Supporting; BP1_Strong; BP5_VeryStrong	Uncertain significance	PM2, BP6	Likely benign	BP6	Mixed
65	BRCA2	c.3302A>G	p.(His1101Arg)	missense	Likely Benign	BP1_Strong; BP5_Moderate	Uncertain - Possibly Benign	PM2, BP6	Likely benign	BP4,BP6	Mixed
66	BRCA2	c.3318C>G	p.(Ser1106Arg)	missense	Likely Benign	BP1_Strong; BP5	Uncertain - Possibly Pathogenic (Low)	PM2	Likely benign	BP4,BP6	Mixed
67	BRCA2	c.3329A>G	p.(Glu1110Gly)	missense	Likely Benign	BP1_Strong	Uncertain - Possibly Pathogenic (Low)	PM2	Uncertain significance	PM2	HECTOR benign vs both vus
68	BRCA2	c.3460A>G	p.(Thr1154Ala)	missense	Likely Benign	PM2_Supporting; BP1_Strong	Uncertain significance	PM2	Uncertain significance	PM2,BP4,BP6	HECTOR benign vs both vus
69	BRCA2	c.3836A>G	p.(Asn1279Ser)	missense	Likely Benign	PM2_Supporting; BP1_Strong	Likely benign	PM2, BP4, BP6	Uncertain significance	PM2,BP4_Moderate	Mixed
70	BRCA2	c.3900_3902del	p.(Met1300del)	in_frame_deletion	Benign	BP1_Strong; BS3; BP5_Moderate	Uncertain - Possibly Pathogenic (Moderate)	PM2, PM4	Uncertain significance	PM4_Supporting	HECTOR benign vs both vus
71	BRCA2	c.4252A>G	p.(Ile1418Val)	missense	Likely Benign	BP1_Strong	Uncertain - Possibly Benign	PM2, BP6	Likely benign	PM2,BP4_Moderate,BP6	Mixed
72	BRCA2	c.4315G>A	p.(Ala1439Thr)	missense	Likely Benign	BP1_Strong	Likely benign	PM2, BP4, BP6	Likely benign	BP4_Moderate,BP6	All 3 concordant
73	BRCA2	c.4599A>C	p.(Lys1533Asn)	missense	Benign	BS1; BP1_Strong; BP5_VeryStrong	Uncertain - Possibly Benign	BP6	Likely benign	BP4_Moderate,BP6	Mixed
74	BRCA2	c.4873G>A	p.(Glu1625Lys)	missense	Benign	BS1; BP1_Strong; BP5_Moderate	Uncertain - Possibly Benign	PM2, BP6	Likely benign	BP4,BP6	Mixed
75	BRCA2	c.5487G>T	p.(Leu1829Phe)	missense	Likely Benign	BS1_Supporting; BP1_Strong	Uncertain significance	PM2, BP6	Uncertain significance	PM2,BP4,BP6	HECTOR benign vs both vus
76	BRCA2	c.5590G>A	p.(Asp1864Asn)	missense	Likely Benign	BP1_Strong	Uncertain - Possibly Pathogenic (Low)	PM2, BP4	Uncertain significance	PM2,BP4_Moderate	HECTOR benign vs both vus
77	BRCA2	c.5836T>C	p.(Ser1946Pro)	missense	Benign	BS1; BP1_Strong; BP5_VeryStrong	Likely benign	PM2, BP4, BP6	Likely benign	BP4_Moderate,BP6	All 3 concordant
78	BRCA2	c.5882_5884dup	p.(Ser1961_ins)	in_frame_insertion	Likely Benign	BP1_Strong; BP5_Moderate	Uncertain - Possibly Pathogenic (Moderate)	PM2, PM4	Uncertain significance	PM2,PM4_Supporting	HECTOR benign vs both vus
79	BRCA2	c.5895T>A	p.(Leu1965=)	synonymous	Likely Benign	PM2_Supporting; BP1_Strong	Uncertain - Possibly Benign	PM2, BP7	Likely benign	PM2,BP4_Strong,BP7	Mixed
80	BRCA2	c.5897A>G	p.(His1966Arg)	missense	Benign	BP1_Strong; BP5_Strong	Uncertain - Possibly Benign	PM2, BP6	Likely benign	BP4,BP6	Mixed
81	BRCA2	c.5972C>T	p.(Ala1991Val)	missense	Likely Benign	PM2_Supporting; BP1_Strong	Uncertain - Possibly Benign	PM2, BP6	Uncertain significance	PM2,BP6	HECTOR benign vs both vus
82	BRCA2	c.6080G>A	p.(Arg2027Lys)	missense	Likely Benign	PM2_Supporting; BP1_Strong	Likely benign	PM2, BP4, BP6	Likely benign	PM2,BP4_Moderate,BP6	All 3 concordant
83	BRCA2	c.6131G>C	p.(Gly2044Ala)	missense	Benign	BP1_Strong; BP5_VeryStrong	Uncertain - Possibly Benign	PM2, BP6	Likely benign	BP4_Moderate,BP6	Mixed
84	BRCA2	c.6143A>G	p.(Asn2048Ser)	missense	Likely Benign	PM2_Supporting; BP1_Strong	Likely benign	PM2, BP4, BP6	Likely benign	PM2,BP4_Moderate,BP6	All 3 concordant
85	BRCA2	c.6613G>A	p.(Val2205Met)	missense	Benign	BP1_Strong; BP5_Strong	Uncertain - Possibly Benign	PM2, BP6	Likely benign	BP6	Mixed
86	BRCA2	c.6937+64C>T		intronic	VUS	PM2_Supporting; BP4; BP7	Uncertain - Possibly Benign	PM2, BP7	Likely benign	PM2,BP4_Strong	Mixed
87	BRCA2	c.6937+78C>G		intronic	Likely Benign	BP4; BP7	Uncertain - Possibly Benign	PM2, BP7	Likely benign	BP4_Strong	Mixed
88	BRCA2	c.7006C>T	p.(Arg2336Cys)	missense	Benign	BS1; BP1_Strong; BP5_Moderate	Uncertain significance	PM2, PM5, BP6	Uncertain significance	PM5,BP4,BP6	HECTOR benign vs both vus
89	BRCA2	c.7007+31A>T		intronic	Benign	BS1; BP4; BP7; BP5_Moderate	Uncertain - Possibly Benign	BP7	Likely benign	BP4_Strong	Mixed
90	BRCA2	c.7051G>C	p.(Ala2351Pro)	missense	Likely Benign	BP1_Strong; PP4	Uncertain - Possibly Pathogenic (Low)	PM2	Uncertain significance		HECTOR benign vs both vus
91	BRCA2	c.7208C>T	p.(Thr2403Ile)	missense	Likely Benign	BP1_Strong	Uncertain - Possibly Pathogenic (Low)	PM2	Uncertain significance	PM1,PM2	HECTOR benign vs both vus
92	BRCA2	c.7435+10G>A		intronic	Benign	BP4; BP7_Strong_RNA; BP5_Moderate	Likely benign	PM2, BP4, BP6	Likely benign	PM2,BP4_Strong,BP6	All 3 concordant
93	BRCA2	c.7447A>G	p.(Ser2483Gly)	missense	Likely Benign	BS1_Supporting; PP3; BS3	Uncertain - Possibly Pathogenic (Low)	PM2	Uncertain significance	PP3	HECTOR benign vs both vus
94	BRCA2	c.7481G>A	p.(Arg2494Gln)	missense	Benign	BP4; BS3; BP5_VeryStrong	Likely benign	PM2, BS2, BP6, BS3	Likely benign	BP6	All 3 concordant
95	BRCA2	c.7617+73A>C		intronic	VUS	PM2_Supporting; BP4; BP7	Uncertain - Possibly Benign	PM2, BP7	Likely benign	PM2,BP4_Strong	Mixed
96	BRCA2	c.7618-53T>C		intronic	Likely Benign	BP4; BP7	Uncertain - Possibly Benign	PM2, BP7	Likely benign	BP4_Strong	Mixed
97	BRCA2	c.7806-23A>T		intronic	VUS	PM2_Supporting; BP4; BP7	Uncertain - Possibly Benign	PM2, BP7	Likely benign	PM2,BP4_Strong	Mixed
98	BRCA2	c.7883T>C	p.(Ile2628Thr)	missense	VUS	PM2_Supporting	Uncertain significance	PP3, PM2, PM1, BP6	Uncertain significance	PM1,PM2,PP3,BP6	All 3 concordant
99	BRCA2	c.7985C>T	p.(Thr2662Met)	missense	Benign	BP4; BS3; BP5_Moderate	Likely benign	PM2, PM5, BS2, BP6, BS3	Uncertain significance	PM1,PM5,BP4,BP6	Mixed
100	BRCA2	c.8236A>G	p.(Thr2746Ala)	missense	VUS	PM2_Supporting; BP4	Uncertain - Possibly Benign	PM2, BP6	Uncertain significance	PM1,PM2,BP4,BP6	All 3 concordant
101	BRCA2	c.8332-64A>G		intronic	VUS	PM2_Supporting; BP4; BP7	Uncertain significance	PM2, BP7	Likely benign	BP4_Strong	Mixed
102	BRCA2	c.8417C>T	p.(Ser2806Leu)	missense	Benign	BA1; BS3; BP5_VeryStrong	Benign	BS1, BS2, BP6	Uncertain significance	PM1,BP6	Mixed
103	BRCA2	c.8452G>A	p.(Val2818Ile)	missense	Likely Benign	BP4; BP5_Moderate	Uncertain significance	PM2, PM5, BP6	Uncertain significance	PM1,BP4,BP6	HECTOR benign vs both vus
104	BRCA2	c.8487+81C>T		intronic	Likely Benign	BS1_Supporting; BP4; BP7	Uncertain - Possibly Benign	PM2, BP7	Likely benign	BP4_Strong	Mixed
105	BRCA2	c.8633-1137T>A		intronic	VUS	PM2_Supporting; BP4; BP7	Uncertain - Possibly Benign	PM2, BP7	Likely benign	PM2,BP4_Strong	Mixed
106	BRCA2	c.8633-1219G>A		intronic	Likely Benign	BP4; BP7	Uncertain - Possibly Benign	PM2, BP7	Likely benign	BP4_Strong	Mixed
107	BRCA2	c.8633-1493A>G		intronic	VUS	PM2_Supporting; BP4; BP7	Uncertain - Possibly Benign	PM2, BP7	Likely benign	PM2,BP4_Strong	Mixed
108	BRCA2	c.8633-1529del		intronic	Likely Benign	BP4; BP7	Uncertain - Possibly Benign	PM2, BP7	Uncertain significance	PM2	HECTOR benign vs both vus
109	BRCA2	c.8633-1630G>A		intronic	VUS	PM2_Supporting; BP4; BP7	Uncertain - Possibly Benign	PM2, BP7	Likely benign	PM2,BP4_Strong	Mixed
110	BRCA2	c.8633-1811C>T		intronic	Likely Benign	BS1_Supporting; BP4; BP7	Uncertain - Possibly Benign	PM2, BP7	Likely benign	BP4_Strong	Mixed
111	BRCA2	c.8633-29G>A		intronic	VUS	PM2_Supporting; BP4; BP7	Uncertain - Possibly Benign	PM2, BP7	Likely benign	PM2,BP4_Strong	Mixed
112	BRCA2	c.8633-73A>T		intronic	VUS	PM2_Supporting; BP4; BP7	Uncertain - Possibly Benign	PM2, BP7	Likely benign	PM2,BP4_Strong	Mixed
113	BRCA2	c.8702G>T	p.(Gly2901Val)	missense	VUS	(none)	Uncertain significance	PP3, PM2, BP6	Uncertain significance	PM2,PP3_Moderate,BP6	All 3 concordant
114	BRCA2	c.8754+149T>G		intronic	Likely Benign	BS1; BP4; BP7	Uncertain - Possibly Benign	BP7	Likely benign	BP4_Strong	Mixed
115	BRCA2	c.8755-80T>A		intronic	VUS	PM2_Supporting; BP4; BP7	Uncertain - Possibly Benign	PM2, BP7	Likely benign	PM2,BP4_Strong	Mixed
116	BRCA2	c.8881G>A	p.(Gly2961Ser)	missense	VUS	PM2_Supporting; BP4	Uncertain - Possibly Pathogenic (Low)	PM2, BP4	Uncertain significance	PM2,BP4_Moderate	All 3 concordant
117	BRCA2	c.8953+80G>A		intronic	Likely Benign	BS1; BP4; BP7	Likely benign	BS2, BP7, BP6	Likely benign	BP4_Strong,BP6	All 3 concordant
118	BRCA2	c.8954-35C>G		intronic	Likely Benign	BS1_Supporting; BP4; BP7	Uncertain - Possibly Benign	PM2, BP7	Likely benign	BP4_Strong	Mixed
119	BRCA2	c.9052_9057del	p.(Ser3018del)	in_frame_deletion	Benign	BS1; BP5_Strong	Uncertain significance	PM2, PM4, BP6	Uncertain significance	PM4	HECTOR benign vs both vus
120	BRCA2	c.9104A>C	p.(Tyr3035Ser)	missense	Benign	BS1_Supporting; BP4; BP5_VeryStrong	Uncertain significance	PP3, PM2, BP6, PS3, BS3	Uncertain significance	PM1,PP3,BP6	HECTOR benign vs both vus
121	BRCA2	c.9116C>T	p.(Pro3039Leu)	missense	Benign	BS1_Supporting; BP4; BS3; BP5_VeryStrong	Benign	PM2, BP6, BS3	Likely benign	BP6	All 3 concordant
122	BRCA2	c.9256+3704A>G		intronic	VUS	PM2_Supporting; BP4; BP7	Uncertain - Possibly Benign	PM2, BP7	Likely benign	BP4_Strong	Mixed
123	BRCA2	c.9256+81G>C		intronic	VUS	PM2_Supporting; BP4; BP7	Uncertain - Possibly Benign	PM2, BP7	Likely benign	BP4_Strong	Mixed
124	BRCA2	c.9364G>A	p.(Ala3122Thr)	missense	Likely Benign	BS1; BP4	Uncertain significance	PP3, PM2, PM5, BP6	Uncertain significance	PM1,PM5,PP3,BP6	HECTOR benign vs both vus
125	BRCA2	c.9401G>A	p.(Gly3134Asp)	missense	VUS	BP4	Uncertain - Possibly Benign	PM2, BP6	Uncertain significance	PM2,BP6	All 3 concordant
126	BRCA2	c.9501+124A>G		intronic	Likely Benign	BS1; BP4; BP7	Likely benign	BS2, BP7	Likely benign	BP4_Strong	All 3 concordant
127	BRCA2	c.9501+4A>G		intronic	Benign	BP4; BP7_Strong_RNA; BP5_Strong	Uncertain significance	PP3, PM2, BP6	Likely benign	BP4_Moderate,BP6	Mixed
128	BRCA2	c.9586A>G	p.(Lys3196Glu)	missense	Benign	BS1; BP1_Strong; BP5_VeryStrong	Uncertain - Possibly Benign	PM2, BP6	Likely benign	BP4,BP6	Mixed
129	BRCA2	c.9613_9614delinsCT	p.(Ala3205delins)	in_frame_delins	Likely Benign	BP1_Strong; BP5_Moderate	Uncertain significance	PM2, BP6	Likely benign	BP6	Mixed
130	BRCA2	c.9934A>G	p.(Ile3312Val)	missense	Benign	BP1_Strong; BP5_Strong	Likely benign	PM2, BP4, BP6	Likely benign	BP4_Moderate,BP6	All 3 concordant
131	BRCA2	c.10095_10096insT	p.(Val3365fs)	frameshift	Likely Benign	BS1	Uncertain - Possibly Pathogenic (Moderate)	PM2, PVS1, BS2, BP6	Uncertain significance	PVS1_Moderate,BP6	HECTOR benign vs both vus
132	BRCA2	c.10225C>T	p.(Gln3409Ter)	nonsense	VUS	PM2_Supporting	Likely pathogenic	PM2, PVS1, BP6	Uncertain significance	PVS1_Moderate,PM2,BP6	Mixed

### Sheet: ST4-Comparison summary
Tool comparison — 132 in-house variants
Five-tier distribution by tool
Tool	Pathogenic	LPathogenic	VUS	LBenign	Benign
HECTOR (ENIGMA)	0	1	36	60	35
Franklin (ACMG)	0	2	101	25	4
GeneBe (ACMG)	0	1	47	80	4
HECTOR vs GeneBe (3-way direction)
HECTOR ↓ / other →	Pathogenic-dir	VUS	Benign-dir	Total
Pathogenic-dir	0	1	0	1
VUS	1	7	28	36
Benign-dir	0	39	56	95
HECTOR vs Franklin (3-way direction)
HECTOR ↓ / other →	Pathogenic-dir	VUS	Benign-dir	Total
Pathogenic-dir	0	0	1	1
VUS	2	32	2	36
Benign-dir	0	69	26	95
Key findings
• GeneBe called 47 variants VUS; HECTOR gave a definitive (non-VUS) call for 40 of them (85%), almost all benign-direction.
• Franklin (automated ACMG) left 101 variants uncertain; HECTOR resolved 69 of them (68%) to a definitive tier.
• HECTOR’s additional benign resolutions are driven by the gene-specific ENIGMA BP1_Strong criterion (out-of-domain missense). Conversely, the generic tools over-call some C-terminal truncations: e.g. BRCA2 c.10225C>T (p.Gln3409*) is Likely pathogenic in Franklin (full PVS1) but VUS in HECTOR, which — per ENIGMA — applies no PVS1 beyond p.Lys3326.
• Franklin and GeneBe apply reputable-source codes (BP6/PP5) drawn from existing ClinVar assertions; the ENIGMA VCEP specification excludes these, so HECTOR never applies them.

### Sheet: Notes & legend
Supplementary Data — In-house cohort classification & external-tool comparison
Study	HECTOR: automated BRCA1/BRCA2 variant classification under the ClinGen ENIGMA VCEP V1.2 specifications.
Cohort	134 variants originally reported as VUS in 1,614 patients (Gazi University, Dec 2022–Dec 2023), reclassified under ENIGMA VCEP V1.2 by four analysts with discrepancies resolved by consensus; 132 unique variants shown.
Sheets	“In-house cohort” = HECTOR classification, evidence codes and likelihood-ratio evidence, with the consensus manual call. “Tool comparison” = HECTOR vs Franklin vs GeneBe per variant, each with its applied codes. “Comparison summary” = distributions and cross-tabulations.
HECTOR	ENIGMA BRCA1/BRCA2 VCEP V1.2, offline ClinVar PS1. Tier thresholds (Tavtigian points): P ≥+10, LP +6..+9, VUS −1..+5, LB −6..−2, B ≤−7.
Franklin	Franklin by Genoox automated ACMG classification with applied criteria, queried per variant via the Franklin API (franklin.genoox.com/api/classify, GRCh38) on the MANE transcript (BRCA1 NM_007294.4; BRCA2 NM_000059.4). Franklin reports intermediate “Uncertain – Possibly Pathogenic/Benign” labels; these are grouped as VUS in the 5-tier and direction summaries. Franklin applies the standard (non-ge…
GeneBe	GeneBe generic ACMG/AMP automated classification with criteria, queried via the GeneBe public API (api.genebe.net, GRCh38) on the cohort’s genomic coordinates. GeneBe applies the standard (non-gene-specific) ACMG/AMP framework.
Codes note	HECTOR codes follow the ENIGMA VCEP V1.2 specification (gene-specific strengths, e.g. BP1_Strong; PVS1 restricted per Appendix D; no BP6/PP5). Franklin and GeneBe apply generic ACMG/AMP, so their code sets differ by design — this is the intended comparison, not a discordance to reconcile code-for-code.
Two code-level differences	BRCA2 c.7883T>C (BayesDel 0.2989) and BRCA2 c.8702G>T (BayesDel 0.2959): a third-party tool displayed these BayesDel scores rounded to 0.30, prompting the curator to apply PP3. HECTOR used the unrounded values, below the BRCA2 PP3 threshold (0.30), and withheld the code. Five-tier call (VUS) unchanged.
Variant nomenclature	All variants in MANE Select coordinates (BRCA1 NM_007294.4 / ENST00000357654.9; BRCA2 NM_000059.4); all three tools were queried on the MANE transcript at each variant’s genomic coordinate. One variant recorded at the laboratory as BRCA1 c.4418T>C under a non-MANE transcript (NM_007300.4; exonic missense p.Ile1473Thr) is shown in its MANE form BRCA1 c.4358-2725T>C — the same genomic change chr17:…
Abbreviations
Tiers	P, Pathogenic; LP, Likely Pathogenic; VUS, uncertain; LB, Likely Benign; B, Benign. “Pathogenic-dir” = P or LP; “Benign-dir” = LB or B.
LR	LR, likelihood ratio. Combined LR = case-control × literature × tumour-pathology, after double-counting correction. PP4 if ≥2.08, BP5 if ≤0.48.
